# Membranous Nephropathy: Muti-omics Mendelian randomization and colocalization analysis

**DOI:** 10.1101/2023.11.21.23298831

**Authors:** Zhihang Su, Wen Liu, Zheng Yin, Di Wu, Yuan Cheng, Qijun Wan

## Abstract

**Background:** The currently available medications for treating membranous nephropathy (MN) still have unsatisfactory efficacy in inhibiting disease recurrence, slowing down its progression, and even halting the development of end-stage renal disease. There is still a need to develop novel drugs targeting MN.

**Methods:** We utilized summary statistics of MN from the Kiryluk Lab and obtained plasma proteins from Zheng et al., Decode, and UKBioBank and gene data from eQTLgen and GTEX. We performed a two-sample Bidirectional mediation Mendelian randomization analysis, SMR analysis, HEIDI test, Bayesian colocalization, phenotype scanning, external validation, mediation analysis, drug bank analysis, and protein-protein interaction network.

**Results:** The Mendelian randomization analysis uncovered 8 distinct proteins associated with MN after False Discovery Rate multiple correction. Proteins associated with an increased risk of MN in plasma include ABO [(Histo-Blood Group Abo System Transferase) (WR OR = 1.116, 95%CI:1.047-1.190, FDR=0.090, PPH4 = 0.795)], VWF [(Von Willebrand Factor) (WR OR = 1.412, 95%CI:1.157-1.725, FDR=0.018, PPH4 = 0.816)] and CD209 [(Cd209 Antigen) (WR OR = 1.187, 95%CI:1.074-1.312, FDR=0.090, PPH4 = 0.795)], and proteins that have a protective effect on MN: HRG [(Histidine-Rich Glycoprotein) (WR OR = 1.814, 95%CI:1.345-2.445, FDR=0.018, PPH4 = 0.797)], CD27 [(Cd27 Antigen) (WR OR = 0.785, 95%CI:0.681-0.904, FDR=0.018, PPH4 = 0.797)], LRPPRC [(Leucine-Rich Ppr Motif-Containing Protein, Mitochondrial) (WR OR = 0.790, 95%CI:0.688-0.907, FDR=0.090, PPH4 = 0.797)], TIMP4 [(Cd27 Antigen) (WR OR = 0.666, 95%CI:0.527-0.840, FDR=0.090PPH4 = 0.833)] and MAP2K4 [(Metalloproteinase Inhibitor 4) (WR OR = 0.815, 95%CI:0.723-0.919, FDR=0.090, PPH4 = 0.797)]. None of these proteins exhibited a reverse causal relationship. Bayesian colocalization analysis provided evidence that all of them share variants with MN. In external validation, ABO, CD27, HRG, MAP2K4, TIMP4, and VWF showed significant mediation results. We identified type 1 diabetes, trunk fat, and asthma as having intermediate effects in these pathways. We discovered several genes that are causally related to MN.

**Conclusions:** Our comprehensive analysis indicates a causal effect of ABO, CD209, CD27, HRG, LRPPRC, MAP2K4, and TIMP4 at the genetically determined circulating levels on the risk of MN. These proteins have the potential to be a promising therapeutic target for the treatment of MN. We identified type 1 diabetes, trunk fat, and asthma as having intermediate effects in these pathways. We discovered several genes that are causally related to MN.
