## Supplementary material for "Membranous Nephropathy: Muti-omics Mendelian randomization and colocalization analysis": Table 1

Exposure	OR	or_lci95	or_uci95	FDR	Zheng et al.			Decode		UKB-ppp
					method	pval	PPH4	method	pval	method	pval
ABO	1.115951319	1.046584063	1.189916215	0.09	Wald ratio	0.000806401	0.80	Inverse variance weighted	0.003871912	Inverse variance weighted	0.159382379
CD209	1.186917734	1.073709133	1.312062703	0.09	Wald ratio	0.000806401	0.80	Wald ratio	0.763875681	Wald ratio	0.778008769
CD27	0.78469062	0.680974692	0.904203015	0.02	Wald ratio	0.00080151	0.80	Inverse variance weighted	0.052425488	Wald ratio	0.07566742
HRG	0.838811213	0.75688933	0.929599907	0.02	Wald ratio	0.00080151	0.80	Inverse variance weighted	0.015762905	Wald ratio	0.022562824
LRPPRC	0.789780674	0.68798792	0.906634397	0.09	Wald ratio	0.00080151	0.80	/	/	/	/
MAP2K4	0.815146041	0.723330422	0.918616233	0.09	Wald ratio	0.00080151	0.80	Inverse variance weighted	0.029510053	/	/
TIMP4	0.665684945	0.527430184	0.840180293	0.09	Wald ratio	0.000612277	0.83	Inverse variance weighted	0.002519064	/	/
VWF	1.412447113	1.156691239	1.72475314	0.02	Wald ratio	0.000703439	0.82	Inverse variance weighted	0.017266708	Wald ratio	0.108843831
