## Supplementary material for "Membranous Nephropathy: Muti-omics Mendelian randomization and colocalization analysis": Table 2

### Sheet: Sheet1
probeID	ProbeChr	Gene	Probe_bp	topSNP	topSNP_chr	topSNP_bp	A1	A2	Freq	b_GWAS	se_GWAS	p_GWAS	b_eQTL	se_eQTL	p_eQTL	b_SMR	se_SMR	p_SMR	p_HEIDI	nsnp_HEIDI	lo_ci	up_ci	or_SMR	or_lci95_SMR	or_uci95_SMR	topSNP_F
ENSG00000175164	9	ABO	136125788	rs505922	9	136149229	C	T	0.380952	0.1424	0.0425	0.000809599	1.2976	0.0142	0	0.109741	0.0327748	0.000812977	0.133879	20	0.0455024	0.17398	1.11599	1.04655	1.19003	8350.36
ENSG00000090659	19	CD209	7804879	rs4804224	19	7781016	C	T	0.311508	-0.0122	0.0513	0.8125	-0.4031	0.0299368	2.51187e-41	0.0302654	0.127284	0.812052	0.310323	6	-0.219211	0.279742	1.03073	0.803152	1.32279	181.307
ENSG00000157150	3	TIMP4	12194551	rs454615	3	12077010	C	T	0.975198	-0.1994	0.0582	0.000614299	0.4903	0.0318395	1.65959e-53	-0.40669	0.121605	0.000824778	0.915698	18	-0.645036	-0.168344	0.665851	0.524644	0.845063	237.133
ENSG00000113905	3	HRG	186416612	rs2228243	3	186395113	G	A	0.41369	-0.177	0.0528	0.000799208	1.007	0.0489465	4.74358e-94	-0.17577	0.0531245	0.000937508	0.0911204	5	-0.279894	-0.071646	0.838811	0.755864	0.93086	423.268
